# Malaria species positivity rates among symptomatic individuals across regions of differing transmission intensities in Mainland Tanzania

**DOI:** 10.1101/2023.09.19.23295562

**Authors:** Zachary R. Popkin Hall, Misago D. Seth, Rashid A. Madebe, Rule Budodo, Catherine Bakari, Filbert Francis, Dativa Pereus, David J. Giesbrecht, Celine I. Mandara, Daniel Mbwambo, Sijenunu Aaron, Samwel Lazaro, Jeffrey A. Bailey, Jonathan J. Juliano, Deus S. Ishengoma

## Abstract

Recent data indicate that non-*Plasmodium falciparum* species may be more prevalent than previously realized in sub-Saharan Africa, the region where 95% of the world’s malaria cases occur. Although *Plasmodium malariae, Plasmodium ovale* spp., and *Plasmodium vivax* are generally less severe than *P. falciparum*, treatment and control are more challenging, and their geographic distributions are not well characterized. In order to characterize the distribution of malaria species in Mainland Tanzania (which has a high burden and geographically heterogeneous transmission levels), we randomly selected 3,284 samples from 12,845 samples to determine presence and parasitemia of different malaria species. The samples were collected from cross-sectional surveys in 100 health facilities across ten regions and analyzed via quantitative real-time PCR to characterize regional positivity rates for each species. *P. falciparum* was most prevalent, but *P. malariae* and *P. ovale* were found in all regions except Dar es Salaam, with high levels (>5%) of *P. ovale* in seven regions (70%). The highest positivity rate of *P. malariae* was 4.5% in Mara region and eight regions (80%) had positivity rates ≥1%. We also detected three *P. vivax* infections in the very low-transmission Kilimanjaro region. While most samples that tested positive for non-falciparum malaria were co-infected with *P. falciparum*, 23.6% (n = 13/55) of *P. malariae* and 14.7% (n = 24/163) of *P. ovale* spp. samples were mono-infections. *P. falciparum* remains by far the largest threat, but our data indicate that malaria elimination efforts in Tanzania will require increased surveillance and improved understanding of the biology of non-falciparum species.
