## Supplemental Table 1 for "Malaria species positivity rates among symptomatic individuals across regions of differing transmission intensities in Mainland Tanzania"

### Sheet: Non-PF PCR methods
	P.malariae-specific18S				P.vivax-specific18S				P.ovale-specific18S				P. falciparum-specific 18S rRNA - Veron V et al. Exp Parasitol 2009. 121(4):346-51.
ForwardPrimer(5'->3')	AGTTAAGGGAGTGAAGACGATCAGA				ACGCTTCTAGCTTAATCCACATAACT				CCRACTAGGTTTTGGATGAAAVRTTTTT				ATTGCTTTTGAGAGGTTTTGTTACTTT
ReversePrimer(5'->3')	CAACCCAAAGACTTTGATTTCTCATAA				ATTTACTCAAAGTAACAAGGACTTCCAAGC				AACCCAAAGACTTTGATTTCTCATAA				GCTGTAGTATTCAAACACAATGAACTCAA
Probe(5'->3')	FAM/ATGAGTGTTTCTTTTAGATAGC/NFQ				FAM/TTCGTATCG/ZEN/ACTTTGTGCGCATTTTGC/3IABkFQ				VIC/CRAAAGGAATTYTCTTATT/NFQ				FAM/ CATAACAGACGGGTAGTCAT /NFQ
Cyclingconditions:	Temp	Duration	No.Cycles		Temp	Duration	No.Cycles		Temp	Duration	No.Cycles		Temp	Duration	No.Cycles
	50C	2min	x1		50C	2min	x1		50C	2min	x1		50C	2min	x1
	95C	10min	x1		95C	10min	x1		95C	10min	x1		95C	10min	x1
	95C	15sec	x42		95C	15sec	x45		95C	15sec	x45		95C	15sec	x45
	60C	1min			60C	1min			52C	1min			60C	1min
Reactionconditions:	RocheFastStartUniversalProbeMaster(Rox)				RocheFastStartUniversalProbeMaster(Rox)				RocheFastStartUniversalProbeMaster(Rox)				RocheFastStartUniversalProbeMaster(Rox)
	Fwdprimer	300nM			Fwdprimer	400nM			Fwdprimer	400nM			Fwdprimer	300nM
	Revprimer	300nM			Revprimer	400nM			Revprimer	400nM			Revprimer	300nM
	Probe	200nM			Probe	200nM			Probe	200nM			Probe	200nM
	Template	2µl			Template	5µl			Template	2µl			Template	2µl
	Totalvolume	12µl			Totalvolume	18µl			Totalvolume	12µl			Totalvolume	12µl
